# Distinct Systemic and Salivary Cytokine Profiles in Children with Perinatal HIV Exposure and Infection

**DOI:** 10.64898/2026.11.24.26368905

**Authors:** Aris G. Ilada, Ibukun John Abulude, Sukhwinder Singh, Esosa Osagie, Paul Akhigbe, Anil Kumar, Ozoemene Obuekwe, Patricia Bocarsly, Vincent P. Richards, Modupe Coker

## Abstract

**Background:** Despite antiretroviral therapy (ART), children living with HIV (HI) experience a disproportionate burden of oral diseases, including dental caries. It remains unclear whether this increased susceptibility is associated with altered local expression of inflammatory cytokines, and whether systemic inflammatory profiles reflect corresponding immune signals in saliva.

**Methods:** We analyzed 10 plasma and 7 salivary cytokines in matched plasma and unstimulated saliva samples from 467 Nigerian children aged 4–11 years: HI (n = 144), HEU (n = 161), and HUU (n = 162). Correlation analyses assessed plasma-saliva concordance, PERMANOVA evaluated overall cytokine profiles, multivariable linear regression examined individual cytokines, and network density analysis quantified connectivity.

**Results:** Cytokines correlated more strongly within than between compartments. HIV exposure and infection status were associated with overall cytokine profiles in plasma (R² = 0.008, p = 0.038) and saliva (R² = 0.017, p < 0.001), and pairwise differences between comparison groups were significant only in saliva. HI children had higher plasma IL-5 and MCP-1 and higher salivary IL-6 and MCP-1 than HEU and HUU children. Higher CD4⁺ T-cell count was associated with lower plasma IL-6 and MCP-1 and lower salivary IL-6. Caries status was not associated with overall cytokine profiles, but salivary IL-4 was higher in caries-free children.

**Conclusions:** Plasma and salivary cytokines capture largely distinct immune signals in children affected by HIV, and saliva does not appear to serve as a surrogate for plasma with respect to cytokine expression. We did observe that HIV infection and immune status, not dental caries, were the main correlates of cytokine variation in plasma and saliva compartments.
