## Supplementary Table 3 for "Distinct Systemic and Salivary Cytokine Profiles in Children with Perinatal HIV Exposure and Infection"

### Sheet: Plasma-HI
Cytokine	Degree	Strength	Betweenness	Closeness	Eigenvector	Clustering
Plasma_IL1_alpha	3	0.767293	0	0.177652	0.523509	0.666667
Plasma_IL4	4	1.46932	0	0.247057	0.993782	0.5
Plasma_IL6	3	0.821642	0.133333	0.196796	0.434471	0.333333
Plasma_IFN_gamma	4	1.58891	0.266667	0.266146	1	0.5
Plasma_IL5	4	0.991036	0.0666667	0.188887	0.496047	0.333333
Plasma_IL8	4	1.55019	0.2	0.264271	0.979841	0.5
Plasma_MCP1	2	0.534053	0	0.179453	0.32774	1

### Sheet: Plasma-HEU
Cytokine	Degree	Strength	Betweenness	Closeness	Eigenvector	Clustering
Plasma_IL1_alpha	4	0.996198	0	0.186302	0.572368	1
Plasma_IL4	5	2.07432	0.4	0.313713	1	0.8
Plasma_IL5	3	0.698908	0	0.167681	0.388598	1
Plasma_IL6	5	1.43691	0	0.227286	0.731097	0.8
Plasma_IFN_gamma	5	1.99306	0	0.297477	0.981633	0.8
Plasma_IL8	5	1.87206	0.333333	0.277789	0.922045	0.6
Plasma_MCP1	1	0.24476	0	0.142764	0.139076	0

### Sheet: Plasma-HUU
Cytokine	Degree	Strength	Betweenness	Closeness	Eigenvector	Clustering
Plasma_IL4	5	2.2026	0	0.332807	0.943213	1
Plasma_IL1_alpha	5	1.64322	0	0.247824	0.74079	1
Plasma_IL6	5	1.84763	0	0.272286	0.800516	1
Plasma_IFN_gamma	5	2.39594	0.266667	0.356805	1	1
Plasma_IL5	5	1.5657	0	0.24087	0.693442	1
Plasma_IL8	6	1.9641	0.333333	0.299291	0.790168	0.666667
Plasma_MCP1	1	0.257608	0	0.152065	0.105003	0

### Sheet: Saliva-HI
Cytokine	Degree	Strength	Betweenness	Closeness	Eigenvector	Clustering
Saliva_IL5	4	1.46742	0.0666667	0.288393	0.652434	0.666667
Saliva_IL1_alpha	3	1.17844	0	0.263028	0.623527	1
Saliva_IL4	3	1.35081	0	0.263145	0.612504	0.666667
Saliva_IFN_gamma	5	1.95181	0.0666667	0.318461	0.861089	0.7
Saliva_IL6	5	2.16581	0.333333	0.361593	0.971827	0.6
Saliva_IL8	5	2.27563	0.133333	0.350744	1	0.7
Saliva_MCP1	5	1.69372	0	0.279739	0.811205	0.7

### Sheet: Saliva-HEU
Cytokine	Degree	Strength	Betweenness	Closeness	Eigenvector	Clustering
Saliva_IL5	6	2.40953	0.466667	0.376386	1	0.466667
Saliva_IL4	5	1.84912	0.0666667	0.286401	0.874779	0.6
Saliva_IL1_alpha	3	0.740079	0	0.193609	0.354632	1
Saliva_IFN_gamma	3	1.57881	0	0.270604	0.815588	1
Saliva_IL6	3	1.23017	0	0.254673	0.671707	1
Saliva_IL8	4	1.66498	0.2	0.310301	0.653552	0.666667
Saliva_MCP1	2	1.03181	0	0.26934	0.495008	1

### Sheet: Saliva-HUU
Cytokine	Degree	Strength	Betweenness	Closeness	Eigenvector	Clustering
Saliva_IL5	6	2.37346	0.333333	0.354288	1	0.466667
Saliva_IL1_alpha	3	0.794285	0	0.211844	0.36199	0.666667
Saliva_IL4	4	1.79725	0.133333	0.308101	0.894855	0.666667
Saliva_IFN_gamma	3	1.80457	0	0.309827	0.953327	1
Saliva_IL6	4	1.55731	0	0.255374	0.810656	0.666667
Saliva_IL8	4	1.4893	0.0666667	0.286332	0.522352	0.5
Saliva_MCP1	2	0.903391	0	0.240749	0.37157	1
